# Impact of stopwatch use on propofol administration in upper gastrointestinal endoscopy: A propensity score matching analysis

**DOI:** 10.1101/2023.07.21.23292749

**Authors:** Yong bae Kim

## Abstract

**Background and Aims:** Sedation endoscopy using propofol significantly reduces procedure-related discomforts and increases patient compliance. However, propofol has a very narrow therapeutic window, and the dose required for each individual is very diverse; hence, it must be used with extreme caution. Maintaining an appropriate dosing interval is also important to administer the appropriate dose. This study aimed to investigate the change in propofol dose before and after stopwatch installation in the endoscopy unit and to assess the effect of administration intervals on propofol usage patterns.

**Methods:** This retrospective study included people who underwent sedation endoscopy without biopsies between January 1 and October 31 of 2019. The participants were divided into before (n = 526) and after (n = 845) groups. In the after group, drug interval was rigorously maintained using the stopwatch. Changes in propofol dose with respect to sex, age, weight, height, and endoscopic procedure time were statistically analyzed. Group difference between each variable was reduced by propensity score matching adjustment, and statistical analysis was conducted using the R program.

**Results:** No adverse event occurred. The propofol dosage per body weight decreased from 1.38 mg/kg (before) to 1.27 mg/kg (after) in females (*p* < 0.0001), while it increased from 1.23 mg/kg to 1.28 mg/kg in males (*p* = 0.016). These changes were found to be significantly different between sexes before the installation of the stopwatch (*p* < 0.0001). However, after the installation of the stopwatch, there was no significant difference in propofol dosage between males and females (1.28 mg/kg vs. 1.27 mg/kg; *p* = 0.9752).

**Conclusions:** The use of a stopwatch in sedative upper gastrointestinal endoscopy reduced the propofol requirement in females but not in males.
