## Supplementary material for "Impact of stopwatch use on propofol administration in upper gastrointestinal endoscopy: A propensity score matching analysis": Dataset: Data-after_group_age_group.csv

sex	age_group	time	p_vol	bx	ht	wt	pw
F	50	66	60	0	158.2	58.8	1.020408163
F	40	78	90	0	158.1	57.5	1.565217391
F	50	74	70	0	167.1	63.4	1.104100946
F	40	63	70	0	163.2	57.6	1.215277778
F	50	90	80	0	149	42.3	1.891252955
M	50	95	80	0	165.8	61.3	1.305057096
M	40	54	60	0	170.7	64	0.9375
F	40	76	80	0	161.7	81.9	0.976800977
F	40	59	70	0	166.7	55.1	1.270417423
F	70	64	40	0	148.1	52.4	0.763358779
M	60	69	80	0	175.5	77.4	1.033591731
F	50	101	70	0	152.2	55.2	1.268115942
M	60	155	120	0	163.9	62.5	1.92
F	50	66	70	0	163.1	72.1	0.970873786
M	60	163	70	0	163.1	58.8	1.19047619
F	40	71	80	0	163.6	63.6	1.257861635
F	40	52	70	0	160.7	54.7	1.279707495
M	40	52	80	0	167.4	69.5	1.151079137
F	50	84	70	0	156.9	57.1	1.22591944
F	60	76	60	0	152.8	72.8	0.824175824
F	50	60	70	0	155.1	60.5	1.157024793
M	50	81	80	0	165.2	70	1.142857143
M	30	65	80	0	168.3	76.3	1.048492792
M	60	82	80	0	167.5	63.4	1.261829653
F	40	68	80	0	165.6	73.3	1.091405184
M	30	85	80	0	174.8	77.5	1.032258065
M	50	54	80	0	168.2	75.3	1.062416999
M	40	50	80	0	175.3	74.1	1.079622132
F	40	61	80	0	156.1	51.1	1.56555773
M	40	71	90	0	166.4	76	1.184210526
F	30	89	90	0	162.1	53.7	1.675977654
F	40	59	90	0	161.5	60.6	1.485148515
F	40	87	60	0	161.7	50.5	1.188118812
M	40	68	80	0	177	70.4	1.136363636
M	60	161	80	0	167.7	62.1	1.288244767
M	40	62	80	0	175.8	77.5	1.032258065
M	60	70	110	0	163.4	63	1.746031746
M	60	62	100	0	169.2	57.4	1.742160279
M	50	61	80	0	173.3	73	1.095890411
F	60	94	60	0	148.9	46.9	1.279317697
F	40	63	70	0	160.5	47.2	1.483050847
F	40	51	60	0	162.7	54.7	1.096892139
M	60	85	80	0	175	61.2	1.307189542
M	60	88	80	0	178.2	74.5	1.073825503
F	50	80	60	0	147.5	50	1.2
F	40	48	70	0	149	59.7	1.172529313
F	50	77	70	0	159.7	60.1	1.164725458
F	50	92	70	0	149.8	56	1.25
M	60	61	120	0	174	64.2	1.869158879
F	50	75	70	0	161	65.5	1.06870229
F	50	72	70	0	160.1	55.2	1.268115942
F	50	173	80	0	159.4	62.2	1.286173633
F	50	83	70	0	149.4	57.9	1.208981002
F	40	102	70	0	155.7	87.2	0.802752294
M	30	84	120	0	176.2	83.9	1.430274136
M	70	83	60	0	154.5	40.5	1.481481481
M	60	83	80	0	164.6	66.5	1.203007519
M	30	61	120	0	173.1	67.1	1.788375559
M	60	85	70	0	172.8	61.6	1.136363636
F	50	53	80	0	149.2	64.4	1.242236025
F	40	84	70	0	159.7	51.2	1.3671875
M	70	96	80	0	166.6	65.2	1.226993865
F	60	173	80	0	152.7	70.3	1.137980085
M	50	65	80	0	169	67.2	1.19047619
F	50	100	70	0	146.6	55.5	1.261261261
F	50	73	60	0	151.9	47.6	1.260504202
F	50	75	60	0	157.4	56.3	1.065719361
M	50	83	100	0	170.5	75.3	1.328021248
F	20	38	80	0	161.7	54.3	1.473296501
M	30	49	90	0	187.4	80	1.125
F	30	66	70	0	156.6	47.5	1.473684211
F	30	na	90	0	162.9	55.2	1.630434783
F	50	145	70	0	158.4	68.1	1.027900147
F	30	75	70	0	161.9	64.4	1.086956522
F	50	82	80	0	158.7	60.8	1.315789474
F	60	106	70	0	146.7	50.3	1.391650099
F	60	76	70	0	154.4	49.1	1.425661914
M	50	40	80	0	162.9	64.7	1.236476043
M	60	96	80	0	158.1	58.7	1.36286201
F	20	77	120	0	160.8	89.4	1.342281879
F	30	81	70	0	157.9	53.1	1.31826742
M	30	87	120	0	177.9	94.6	1.268498943
M	50	67	120	0	170.5	71.8	1.671309192
F	50	104	70	0	159.4	62.9	1.112877583
M	60	95	100	0	174.4	83.6	1.196172249
F	50	122	60	0	155	56.5	1.061946903
F	50	56	80	0	163.2	65.9	1.213960546
F	60	174	70	0	153.6	66.5	1.052631579
M	40	80	100	0	177.3	85.6	1.168224299
F	30	73	70	0	162.7	58.8	1.19047619
M	30	94	120	0	176.8	79.1	1.517067004
M	40	90	120	0	171.9	75.6	1.587301587
M	50	82	100	0	171.9	68.5	1.459854015
F	60	95	70	0	149.4	49.9	1.402805611
F	50	59	70	0	157.8	49.2	1.422764228
F	50	80	70	0	149.5	44.7	1.565995526
M	50	55	90	0	171.3	69	1.304347826
M	40	89	120	0	170.8	72.4	1.657458564
M	20	54	100	0	175.5	81.4	1.228501229
F	50	58	70	0	154.4	45.2	1.548672566
M	40	62	120	0	170.9	61.8	1.941747573
F	50	97	90	0	151.9	47.1	1.910828025
M	60	107	80	0	169.8	79.6	1.005025126
M	30	69	100	0	177.2	85	1.176470588
F	70	82	70	0	152.6	58.6	1.194539249
M	40	69	80	0	173.8	72.9	1.09739369
F	20	80	100	0	155.4	50.9	1.964636542
M	50	54	80	0	165	77.4	1.033591731
F	20	60	90	0	157.3	57	1.578947368
F	60	88	70	0	156.4	59.2	1.182432432
M	70	107	70	0	176.2	69.1	1.013024602
M	40	69	120	0	170.5	85.9	1.396973225
M	50	124	80	0	164	67	1.194029851
M	50	55	100	0	176.3	71.5	1.398601399
M	70	77	120	0	162.3	64.3	1.866251944
F	40	106	100	0	164.6	53.7	1.862197393
F	50	104	70	0	162.8	49.9	1.402805611
M	50	104	120	0	168	82.6	1.452784504
F	30	72	80	0	162.6	67.5	1.185185185
M	30	64	120	0	170.8	59.5	2.016806723
F	50	62	70	0	152.5	45.6	1.535087719
F	60	91	70	0	158.5	71.4	0.980392157
F	50	157	70	0	161.8	59.5	1.176470588
F	50	95	70	0	154.9	68.1	1.027900147
M	30	97	120	0	179.2	96.6	1.242236025
M	60	111	80	0	165.8	44.8	1.785714286
F	40	59	70	0	161.7	54.1	1.293900185
M	60	81	80	0	170.9	70.1	1.141226819
F	50	106	80	0	157.4	54.7	1.462522852
F	40	81	70	0	165.1	61.6	1.136363636
F	50	91	70	0	156.5	66.3	1.055806938
F	50	49	70	0	159.6	57.1	1.22591944
F	40	87	80	0	170.8	85	0.941176471
M	60	113	100	0	161.9	55.3	1.808318264
F	50	81	90	0	166.3	82.2	1.094890511
F	30	44	80	0	165.4	56.5	1.415929204
F	50	63	90	0	148.8	43.3	2.07852194
M	40	80	120	0	165.2	65.1	1.843317972
F	40	255	70	0	154	64.7	1.081916538
F	40	85	80	0	154.8	50.2	1.593625498
F	50	99	80	0	154.1	53.2	1.503759398
F	30	56	90	0	159.5	74.7	1.204819277
M	50	137	80	0	166.9	62.2	1.286173633
M	40	71	120	0	182	88.9	1.349831271
M	40	81	120	0	166	71.2	1.685393258
F	40	53	80	0	156	57.3	1.396160558
M	60	63	90	0	174.7	63.1	1.426307448
M	40	138	100	0	170.8	72.8	1.373626374
F	40	68	70	0	159.9	49.1	1.425661914
F	50	75	70	0	150.4	45.6	1.535087719
F	60	87	70	0	156.8	69.8	1.00286533
F	50	72	90	0	157.7	49.8	1.807228916
F	50	56	80	0	152.2	62.1	1.288244767
F	50	67	90	0	161.8	56	1.607142857
M	30	85	90	0	178.8	64.6	1.393188854
F	40	84	80	0	158.2	65.8	1.215805471
F	40	66	70	0	155.6	48.1	1.455301455
M	50	105	100	0	171.8	68.8	1.453488372
M	40	62	90	0	168.6	62	1.451612903
F	60	100	70	0	150	54.4	1.286764706
M	50	66	80	0	160.8	65.3	1.225114855
M	30	84	80	0	179.2	88.7	0.901916573
M	60	140	70	0	168.9	68.9	1.015965167
M	40	91	90	0	175.5	76.3	1.179554391
F	50	100	80	0	159.5	71.6	1.117318436
M	60	63	90	0	171.9	61.7	1.458670989
M	40	80	80	0	177.2	67.5	1.185185185
M	40	43	100	0	171.8	80.3	1.245330012
F	20	61	70	0	162.1	46.4	1.50862069
F	50	76	50	0	159.9	59.8	0.836120401
F	40	54	70	0	153.1	62.7	1.116427432
F	60	125	90	0	159.7	64.8	1.388888889
F	50	91	80	0	159.3	52.2	1.53256705
M	50	179	90	0	170.8	65.5	1.374045802
M	50	106	90	0	167.7	70	1.285714286
F	20	71	70	0	157	41.3	1.694915254
M	50	68	80	0	171.7	64.2	1.246105919
M	50	52	90	0	169.9	70	1.285714286
M	50	131	90	0	166.8	82.9	1.085645356
F	60	90	70	0	154.1	63.5	1.102362205
F	40	62	70	0	151.6	48.9	1.431492843
M	50	66	90	0	176.1	83	1.084337349
F	40	102	70	0	148.8	47.3	1.479915433
M	40	58	80	0	166.7	65.5	1.221374046
F	50	188	70	0	149.6	54.3	1.289134438
F	60	82	70	0	148.2	73.4	0.953678474
F	60	96	80	0	166.8	58	1.379310345
M	20	71	100	0	176.6	101.2	0.988142292
M	50	69	120	0	179.1	91.2	1.315789474
F	40	65	70	0	165.5	66.3	1.055806938
M	40	50	80	0	166.8	65.3	1.225114855
F	40	97	80	0	167.3	48	1.666666667
M	50	52	80	0	168.1	73.5	1.088435374
F	30	80	70	0	159.2	56.7	1.234567901
M	40	92	120	0	176.6	65.9	1.820940819
F	50	108	80	0	160.3	56.8	1.408450704
F	60	71	90	0	148.6	50.2	1.792828685
F	50	83	70	0	156.3	57.3	1.221640489
M	50	87	100	0	181.2	96.6	1.035196687
M	50	96	100	0	173.5	72.9	1.371742112
M	40	100	100	0	162.9	99.1	1.009081736
F	50	63	80	0	162.9	58.9	1.358234295
M	40	79	90	0	170	73.3	1.227830832
F	50	103	80	0	159.7	54	1.481481481
F	60	67	90	0	154.8	50.4	1.785714286
F	50	60	70	0	160	51.2	1.3671875
M	70	80	120	0	171.1	65.9	1.820940819
F	50	49	80	0	156.8	46.5	1.720430108
F	60	169	70	0	155.7	64.4	1.086956522
F	50	70	70	0	154.6	54.1	1.293900185
F	50	70	70	0	156.9	66.2	1.057401813
M	40	59	90	0	180.6	95.9	0.938477581
M	60	59	70	0	164.1	69.9	1.001430615
F	30	56	70	0	165	57.8	1.211072664
M	50	98	80	0	172.9	72.3	1.106500692
M	50	69	120	0	176.5	85.9	1.396973225
M	40	84	80	0	169.5	58.4	1.369863014
M	50	73	90	0	170.8	77	1.168831169
F	50	45	70	0	165.1	71.6	0.977653631
M	50	58	90	0	167.6	68.4	1.315789474
F	30	48	80	0	156.5	72.1	1.109570042
F	40	55	80	0	155.1	60.3	1.326699834
F	40	79	80	0	159	58.2	1.374570447
M	20	108	100	0	177.6	68.8	1.453488372
M	50	45	80	0	167	73.4	1.089918256
M	30	64	80	0	166.8	70.5	1.134751773
F	50	50	80	0	155.3	52.3	1.529636711
M	40	99	90	0	171.2	81	1.111111111
F	50	84	80	0	156.8	55	1.454545455
M	50	82	80	0	170.1	76.5	1.045751634
F	40	65	80	0	160.2	56.9	1.405975395
F	40	71	80	0	165.2	58.7	1.36286201
M	50	62	100	0	169.4	69.1	1.447178003
F	50	82	80	0	162.6	68.3	1.171303075
M	50	90	80	0	169.7	70.3	1.137980085
M	60	96	90	0	170.3	74.6	1.206434316
F	50	104	70	0	162.9	60.1	1.164725458
M	30	51	120	0	179.8	92.4	1.298701299
F	30	65	70	0	162.7	61.5	1.138211382
M	40	78	80	0	175.6	75.4	1.061007958
M	50	134	100	0	180.8	74.1	1.349527665
M	50	73	80	0	167.6	65.3	1.225114855
M	40	69	90	0	168.9	95.5	0.942408377
F	50	107	90	0	158.8	61.9	1.453957997
M	50	84	120	0	182.7	84.2	1.425178147
M	40	56	80	0	169.9	62.8	1.27388535
F	30	78	70	0	168.7	51.5	1.359223301
M	40	60	80	0	166.9	65.1	1.228878648
F	60	93	70	0	154	60.9	1.149425287
F	40	72	80	0	156.4	53	1.509433962
M	40	72	80	0	182.5	72.7	1.100412655
F	50	60	70	0	160.1	55	1.272727273
M	60	135	70	0	166	74.4	0.940860215
M	40	76	100	0	175.1	66.7	1.499250375
M	40	80	80	0	170.5	61.8	1.294498382
M	30	70	100	0	176.6	92.4	1.082251082
M	30	44	100	0	178.2	81.1	1.233045623
F	40	109	90	0	158.3	63.9	1.408450704
F	30	27	120	0	169.9	65.5	1.832061069
F	40	na	70	0	160.8	50.1	1.397205589
M	40	69	100	0	180.8	85.8	1.165501166
F	30	67	80	0	157.2	49.8	1.606425703
M	40	92	80	0	165.8	72.5	1.103448276
F	40	65	70	0	162.7	80.4	0.870646766
M	50	59	120	0	181.5	77.5	1.548387097
F	40	81	70	0	166.2	61.3	1.141924959
F	40	78	120	0	160.1	51.8	2.316602317
M	60	75	80	0	164.1	71.5	1.118881119
F	50	62	70	0	147.9	47.7	1.467505241
M	40	83	120	0	179.3	107.1	1.120448179
M	50	78	80	0	160.1	64.1	1.248049922
F	40	73	70	0	158.9	57.9	1.208981002
F	40	112	80	0	166.1	55.8	1.433691756
F	40	78	80	0	149.3	57.2	1.398601399
F	50	80	80	0	166.6	56.5	1.415929204
F	40	234	90	0	159.9	59.8	1.505016722
M	40	101	80	0	176.5	78.3	1.021711367
F	50	57	70	0	158.3	53.9	1.298701299
F	20	53	80	0	157.7	49.2	1.62601626
M	50	77	80	0	164.3	64	1.25
F	40	71	70	0	164.2	48	1.458333333
M	40	80	120	0	176.7	73.5	1.632653061
F	40	56	70	0	157.7	51.5	1.359223301
F	70	92	70	0	155.7	68	1.029411765
F	60	58	90	0	153.8	48.7	1.848049281
F	40	60	80	0	159.1	51	1.568627451
M	50	81	80	0	168.1	77.9	1.026957638
F	40	78	70	0	154.2	55	1.272727273
F	50	65	70	0	154.2	52.4	1.335877863
F	50	81	70	0	162.9	63.2	1.107594937
F	50	65	80	0	162.8	55.6	1.438848921
F	50	70	70	0	158.1	54	1.296296296
M	60	72	90	0	161	82	1.097560976
F	70	119	70	0	163.4	68.4	1.023391813
F	50	80	70	0	157.3	56.9	1.230228471
M	60	73	80	0	171.8	83.2	0.961538462
F	50	50	70	0	163.1	65.1	1.075268817
F	40	92	90	0	161.5	60	1.5
F	40	66	70	0	162	56.9	1.230228471
F	30	76	120	0	159.9	88.5	1.355932203
F	40	98	70	0	164.3	61.1	1.145662848
F	30	91	80	0	158.2	48.9	1.63599182
M	40	55	100	0	166.4	76.3	1.31061599
M	40	89	80	0	170.8	67.4	1.18694362
F	60	51	80	0	157.1	62.8	1.27388535
F	50	84	80	0	163.1	55.9	1.431127013
M	50	69	100	0	173.3	79.6	1.256281407
M	60	105	80	0	172.2	70.7	1.131541726
M	30	85	100	0	172	75.8	1.319261214
M	40	50	80	0	167.1	85.6	0.934579439
F	40	83	80	0	162.7	58.2	1.374570447
F	60	55	80	0	153.1	69.7	1.147776184
M	60	59	70	0	157.2	45.4	1.54185022
F	40	47	70	0	152.4	48.9	1.431492843
M	50	65	80	0	167.3	61.7	1.296596434
F	40	63	70	0	159.7	56	1.25
F	20	71	70	0	165	65.6	1.067073171
F	40	80	70	0	154.8	54.8	1.277372263
M	30	127	120	0	175.3	73.4	1.634877384
M	40	69	80	0	181.4	85.2	0.938967136
M	60	112	80	0	166.3	77.4	1.033591731
F	50	53	80	0	154.1	67.8	1.179941003
F	40	74	70	0	164.1	56.6	1.236749117
M	50	93	80	0	157.2	63.1	1.267828843
F	50	63	70	0	152.5	45.2	1.548672566
F	30	49	80	0	168.9	59	1.355932203
M	30	79	90	0	180.8	83.9	1.072705602
M	50	80	80	0	158.7	59.3	1.349072513
M	50	73	90	0	160.6	60.8	1.480263158
F	60	83	70	0	157.3	56.4	1.241134752
F	50	107	70	0	149.7	50.4	1.388888889
M	60	56	80	0	175.4	84.8	0.943396226
F	50	164	80	0	159.7	79.2	1.01010101
M	40	86	70	0	166.8	49.4	1.417004049
F	40	84	100	0	168.8	76.8	1.302083333
F	60	101	70	0	161.2	56.9	1.230228471
M	50	75	100	0	177.4	88.1	1.13507378
M	40	93	100	0	174.2	92.6	1.079913607
M	60	115	80	0	157.3	60.4	1.324503311
F	30	72	70	0	160.5	49.7	1.408450704
F	40	57	80	0	167	61.8	1.294498382
F	40	63	120	0	160	60.7	1.97693575
F	50	71	80	0	168.7	75.9	1.054018445
F	50	60	80	0	159.7	58.8	1.360544218
M	50	37	90	0	175.3	75.3	1.195219124
M	60	89	90	0	174.7	88.8	1.013513514
M	50	65	80	0	171.4	75.1	1.065246338
M	40	128	90	0	171.4	80.8	1.113861386
F	40	78	80	0	155.3	65.6	1.219512195
F	50	51	70	0	163	54.4	1.286764706
M	30	55	80	0	168.1	78.4	1.020408163
M	30	84	100	0	177.9	80.9	1.236093943
M	50	55	90	0	161.2	64.9	1.386748844
F	60	98	70	0	157.6	56.2	1.245551601
M	50	106	90	0	175.6	73.3	1.227830832
M	40	60	90	0	169.4	68.2	1.319648094
M	50	105	90	0	173.5	67.7	1.329394387
F	50	75	80	0	165.8	73.4	1.089918256
M	40	68	120	0	183.2	90.3	1.328903654
M	30	85	90	0	181	90.2	0.997782705
F	40	76	70	0	161.6	68.8	1.01744186
M	40	96	100	0	171.5	68.7	1.455604076
M	40	67	90	0	162.2	60	1.5
F	50	69	70	0	156.8	52.8	1.325757576
F	40	133	80	0	150.8	65.4	1.22324159
F	40	107	90	0	164.8	57.2	1.573426573
M	50	129	90	0	172.5	61.3	1.468189233
F	50	127	70	0	156.4	58	1.206896552
F	40	85	70	0	159.2	47.4	1.476793249
F	40	46	70	0	157.2	56.9	1.230228471
M	40	60	160	0	176.7	74.5	2.147651007
F	20	41	80	0	157.2	45.3	1.766004415
M	50	97	100	0	162.5	66.2	1.510574018
M	40	151	120	0	162.9	64.8	1.851851852
F	30	66	70	0	168.5	63	1.111111111
M	60	48	70	0	161.9	71.3	0.981767181
F	20	61	120	0	154.5	52.4	2.290076336
F	20	48	80	0	157.7	58.9	1.358234295
F	40	80	70	0	158.4	59.3	1.180438449
M	50	109	80	0	159.2	65.9	1.213960546
M	40	58	90	0	172.5	82.5	1.090909091
M	40	69	120	0	172	83.4	1.438848921
F	40	66	70	0	160.1	57.3	1.221640489
F	40	80	70	0	160.2	66.9	1.046337818
F	50	92	80	0	162.5	72.9	1.09739369
F	50	57	60	0	155	50.9	1.178781925
F	50	59	70	0	147.4	56.9	1.230228471
F	50	62	80	0	161.6	62.5	1.28
F	50	103	60	0	150.3	51	1.176470588
F	50	64	70	0	157.4	53.8	1.301115242
F	60	87	70	0	162.4	69.6	1.005747126
F	40	67	80	0	163.4	62.6	1.277955272
M	40	64	80	0	179.9	76.4	1.047120419
F	50	69	80	0	155.2	65	1.230769231
M	50	49	80	0	162	68.6	1.166180758
M	40	55	100	0	173.7	75.8	1.319261214
M	40	64	120	0	175.1	89.6	1.339285714
F	60	68	80	0	152	55	1.454545455
M	50	96	120	0	170	71.1	1.687763713
F	40	47	80	0	167.5	57.3	1.396160558
M	40	51	80	0	182.5	93.9	0.851970181
F	40	53	80	0	170.7	71.6	1.117318436
M	40	78	120	0	171	64.8	1.851851852
M	40	56	100	0	180.7	84.7	1.180637544
M	40	50	120	0	171.7	72.1	1.664355062
M	40	74	80	0	171.6	71.9	1.112656467
M	50	63	90	0	171.5	72.9	1.234567901
F	50	62	70	0	160.6	68.1	1.027900147
M	40	61	90	0	173.6	73.1	1.23119015
F	40	48	100	0	162.3	50.9	1.964636542
F	50	60	80	0	152.2	47.7	1.677148847
F	40	81	70	0	160.4	54.4	1.286764706
F	40	43	70	0	160.8	61.1	1.145662848
F	30	73	70	0	159.4	65.4	1.070336391
F	50	68	70	0	151.4	48.7	1.437371663
M	40	77	100	0	177.9	80.4	1.243781095
M	50	118	90	0	171.7	74	1.216216216
F	40	58	120	0	158.2	52.4	2.290076336
F	20	50	90	0	154.9	41.3	2.179176755
F	40	63	70	0	165.4	55.3	1.265822785
M	40	91	160	0	170.3	83.4	1.918465228
F	50	53	70	0	160.6	57.7	1.213171577
F	50	117	80	0	157.8	60.8	1.315789474
F	60	77	70	0	148.8	52.7	1.328273245
M	40	69	150	0	167.4	81.1	1.849568434
M	50	106	80	0	175.6	77.9	1.026957638
F	50	66	70	0	154.9	52.8	1.325757576
M	20	72	100	0	175.3	86.2	1.160092807
F	50	93	90	0	156.2	47.9	1.878914405
M	50	90	100	0	173.1	83.7	1.19474313
F	50	121	80	0	160.2	62.5	1.28
M	50	57	80	0	164.8	53.2	1.503759398
M	30	53	100	0	180.2	74.6	1.340482574
F	40	99	70	0	155.2	46	1.52173913
M	50	125	120	0	174.8	64.1	1.872074883
M	60	106	80	0	168.5	67.4	1.18694362
F	50	78	90	0	176.4	84.1	1.070154578
F	50	80	70	0	161.7	55.4	1.263537906
F	40	100	90	0	166.5	59.2	1.52027027
M	40	140	100	0	161.8	62.9	1.589825119
F	40	101	70	0	163.5	64.8	1.080246914
F	40	56	120	0	161.5	47.4	2.53164557
M	40	99	90	0	170.7	72.2	1.246537396
M	30	81	80	0	166.9	59.8	1.337792642
F	40	69	80	0	163.9	66	1.212121212
M	50	69	80	0	160.3	55.2	1.449275362
F	40	112	80	0	161.9	66.3	1.206636501
F	30	61	80	0	168.9	61.5	1.300813008
M	40	78	100	0	179.7	72.7	1.375515818
M	40	71	100	0	170.9	74.8	1.336898396
F	50	54	100	0	159.1	55.3	1.808318264
F	40	85	100	0	164.2	60.1	1.663893511
F	20	86	70	0	170.6	62.9	1.112877583
F	50	68	70	0	157.9	64.9	1.078582435
F	50	139	80	0	165.3	79.3	1.008827238
M	50	116	110	0	167.1	54.8	2.00729927
M	40	89	80	0	174.3	64.2	1.246105919
M	70	81	70	0	172.1	68.8	1.01744186
M	50	84	80	0	172.7	82.3	0.972053463
M	30	58	100	0	177.9	84	1.19047619
M	30	69	120	0	175.4	74.9	1.602136182
M	40	74	90	0	186.1	94.9	0.948366702
F	60	143	80	0	146.6	52.9	1.512287335
M	60	98	80	0	165.2	76.8	1.041666667
M	40	55	80	0	176.6	69.3	1.154401154
F	40	79	70	0	156.5	58.5	1.196581197
F	50	88	70	0	161.1	60.7	1.153212521
F	60	59	120	0	150	54.7	2.193784278
M	50	73	80	0	170.8	67.7	1.1816839
F	40	51	80	0	159.9	68.3	1.171303075
M	40	222	120	0	167.5	77.7	1.544401544
M	30	69	90	0	182.9	76.1	1.182654402
F	40	114	100	0	153.8	70	1.428571429
F	60	108	80	0	155.4	41.6	1.923076923
F	60	68	70	0	153.7	61.6	1.136363636
F	50	116	70	0	154.4	52.7	1.328273245
M	40	103	80	0	170.8	83.1	0.962695548
M	50	108	100	0	168.4	78	1.282051282
M	70	86	70	0	158.8	66.8	1.047904192
F	40	73	80	0	153.4	96.4	0.829875519
F	30	88	80	0	171.7	68.9	1.161103048
M	40	90	120	0	165.2	72.3	1.659751037
M	60	71	80	0	170.7	69.5	1.151079137
F	50	85	70	0	157.1	59.1	1.184433164
M	50	97	120	0	170.8	87.6	1.369863014
F	50	114	70	0	146.9	55.4	1.263537906
F	40	63	70	0	159.3	57.5	1.217391304
F	40	92	90	0	163.9	52.8	1.704545455
M	60	89	80	0	173.8	91.2	0.877192982
F	40	92	80	0	168.8	58.5	1.367521368
F	40	72	80	0	169.7	74.5	1.073825503
F	30	50	70	0	158.9	60	1.166666667
F	40	72	70	0	160	51.1	1.369863014
F	60	95	90	0	157.5	57.1	1.576182137
M	60	136	70	0	162.3	67.7	1.033973412
F	40	60	80	0	156.8	47.1	1.6985138
M	40	79	80	0	160.9	65.5	1.221374046
F	60	103	70	0	161.8	71.8	0.974930362
F	50	79	60	0	161.3	56.9	1.054481547
F	60	62	70	0	156.5	52.1	1.343570058
F	60	67	70	0	153.2	66.7	1.049475262
M	70	93	70	0	172.9	68.7	1.018922853
M	40	90	70	0	167.7	62.4	1.121794872
F	50	72	70	0	157.2	50.2	1.394422311
M	40	126	80	0	165.8	57.5	1.391304348
M	30	68	120	0	170.5	85.9	1.396973225
M	40	78	80	0	178.1	71.9	1.112656467
F	40	45	80	0	158.4	51.7	1.547388781
F	60	71	80	0	148.2	50	1.6
F	50	76	70	0	154.2	55.7	1.256732496
F	50	69	70	0	157.9	64.3	1.088646967
M	40	103	100	0	182.2	77	1.298701299
F	60	118	70	0	155.9	55.9	1.252236136
F	60	83	70	0	153.3	59.6	1.174496644
F	70	62	60	0	157	60.9	0.985221675
F	70	132	80	0	159.7	49.7	1.609657948
F	50	73	80	0	151.4	58.4	1.369863014
M	40	123	80	0	176.1	70.1	1.141226819
M	70	74	70	0	164	69.2	1.011560694
F	40	63	90	0	164.4	60	1.5
M	40	46	90	0	173.2	65.3	1.378254211
M	60	49	80	0	168.7	68.8	1.162790698
M	50	112	90	0	185.1	88.9	1.012373453
F	60	115	70	0	163.1	58.5	1.196581197
M	40	71	90	0	168.7	72.2	1.246537396
M	60	87	80	0	178.2	60.1	1.331114809
M	50	144	90	0	168.4	70.1	1.283880171
F	50	52	80	0	151	43.4	1.843317972
F	50	61	70	0	160.3	51.9	1.348747592
F	20	50	60	0	154.2	46	1.304347826
F	40	83	80	0	161.5	56.2	1.423487544
F	40	75	70	0	159.6	62.2	1.125401929
F	60	68	140	0	150.7	45.6	3.070175439
M	40	67	160	0	174	64.8	2.469135802
M	30	64	120	0	171.8	84.9	1.413427562
M	40	91	100	0	177	70.4	1.420454545
M	40	75	120	0	176.1	96	1.25
F	40	94	70	0	156.9	60.9	1.149425287
F	40	75	80	0	172.5	82.7	0.967351874
M	50	37	90	0	177.6	89.5	1.005586592
F	40	111	70	0	168.5	52.4	1.335877863
M	40	112	120	0	171.3	78.8	1.52284264
F	50	91	70	0	162.2	54.8	1.277372263
M	40	40	90	0	169.6	73.8	1.219512195
F	50	59	70	0	156.4	66.1	1.059001513
M	30	62	120	0	179.9	76.1	1.576872536
F	30	64	80	0	170.5	54.8	1.459854015
M	50	73	100	0	164.2	71.9	1.390820584
F	40	54	60	0	155.6	44.4	1.351351351
F	40	76	70	0	166.5	56.5	1.238938053
F	50	54	100	0	161.3	58.3	1.715265866
F	40	64	80	0	150.4	48.2	1.659751037
M	50	85	100	0	171.1	77.3	1.293661061
F	50	82	70	0	155.8	52.3	1.338432122
M	20	80	80	0	166	61.9	1.292407108
F	20	48	80	0	151.3	48.8	1.639344262
M	20	59	180	0	181.1	93.2	1.931330472
M	30	97	80	0	169.3	66.6	1.201201201
M	20	48	120	0	173.6	103.4	1.160541586
M	50	102	90	0	179.9	79.1	1.137800253
F	60	87	60	0	155.3	51.8	1.158301158
F	50	68	70	0	154.9	56.9	1.230228471
F	40	49	70	0	157.6	49.3	1.419878296
M	40	119	100	0	165.1	64.2	1.557632399
M	30	66	100	0	168.5	85.6	1.168224299
M	20	58	120	0	164.9	69.7	1.721664275
M	70	161	70	0	175.4	79	0.886075949
F	70	103	60	0	145.9	50.4	1.19047619
F	50	87	70	0	162.2	57.3	1.221640489
F	20	42	120	0	168	65.2	1.840490798
F	60	64	70	0	162.1	63.4	1.104100946
F	40	82	70	0	172.1	57.3	1.221640489
M	50	94	90	0	169.9	82.2	1.094890511
M	50	61	90	0	172.4	69.8	1.289398281
F	20	60	100	0	166.7	83.9	1.191895113
M	30	55	90	0	173.7	71.2	1.264044944
M	20	63	80	0	163.1	57	1.403508772
F	40	155	90	0	166	68.4	1.315789474
F	60	91	60	0	155.8	64.5	0.930232558
M	40	132	100	0	169.5	85.5	1.169590643
M	40	77	100	0	173.9	77.6	1.288659794
F	60	163	60	0	156.5	47.1	1.27388535
M	40	79	120	0	177.7	91.1	1.317233809
M	40	84	90	0	175.7	74.4	1.209677419
F	40	55	80	0	152.8	59	1.355932203
M	50	75	80	0	172.7	59.5	1.344537815
F	60	90	60	0	152.1	57.1	1.050788091
F	40	65	80	0	160.2	52.2	1.53256705
M	60	63	80	0	163	70.1	1.141226819
M	60	60	90	0	162.7	65.3	1.378254211
F	60	105	130	0	151.1	61.8	2.103559871
F	40	61	60	0	152.1	47.2	1.271186441
F	40	74	80	0	159.3	70.4	1.136363636
M	30	94	120	0	181.7	93.2	1.287553648
F	30	64	80	0	173.8	64	1.25
F	50	53	70	0	159.2	61.1	1.145662848
M	40	55	120	0	177.3	93.7	1.280683031
F	30	49	80	0	168	56.3	1.420959147
M	60	50	80	0	171.1	80.3	0.99626401
F	50	88	80	0	157.1	61	1.31147541
F	50	92	80	0	158.9	46.6	1.716738197
M	40	71	90	0	170.7	80.9	1.112484549
M	60	92	80	0	157.4	57.2	1.398601399
F	50	43	60	0	160.2	50.4	1.19047619
M	30	75	100	0	176.5	59.6	1.677852349
F	20	50	70	0	165.4	58.3	1.200686106
M	50	99	100	0	168.4	82.3	1.215066829
M	30	43	120	0	186.4	97.7	1.228249744
M	40	80	100	0	179.1	80	1.25
F	50	67	70	0	163.3	71.5	0.979020979
F	60	65	80	0	159.4	56	1.428571429
M	40	81	80	0	171.9	83.5	0.958083832
M	40	72	100	0	169.2	71.4	1.400560224
F	40	71	120	0	162.1	58.9	2.037351443
F	50	80	80	0	159.2	51.8	1.544401544
F	40	79	70	0	163.1	54.7	1.279707495
M	40	51	100	0	174.4	72.2	1.385041551
F	50	66	80	0	155.9	65.5	1.221374046
M	30	90	170	0	187	82.2	2.068126521
M	30	61	100	0	174.4	64.9	1.540832049
M	40	74	100	0	170.4	74.5	1.342281879
F	40	59	140	0	163.8	56.8	2.464788732
F	40	52	80	0	160.8	55.9	1.431127013
M	50	232	150	0	167	62	2.419354839
M	50	54	160	0	181.2	87.1	1.836969001
F	50	157	80	0	159.8	63.8	1.253918495
M	40	83	120	0	168.5	75.4	1.591511936
M	20	74	110	0	170.1	80	1.375
M	40	73	90	0	174.9	71.1	1.265822785
M	20	73	150	0	180.6	82.6	1.81598063
M	30	64	120	0	173.3	77.1	1.556420233
M	30	40	120	0	184.3	89.6	1.339285714
F	20	69	120	0	163.1	52.1	2.303262956
M	40	118	90	0	170.4	76.6	1.174934726
F	30	95	70	0	163.3	56.1	1.247771836
F	40	54	80	0	151.5	47.3	1.691331924
F	30	64	80	0	160.4	49.4	1.619433198
F	40	73	80	0	155.1	60.5	1.32231405
M	40	82	100	0	171	65.9	1.517450683
F	50	60	90	0	156.3	100.5	0.895522388
F	50	84	80	0	154.9	61.1	1.309328969
F	40	102	70	0	160.5	60.7	1.153212521
M	60	99	90	0	170.8	62.2	1.446945338
F	40	74	80	0	156	46.3	1.727861771
M	40	91	80	0	165.2	54.5	1.467889908
M	40	69	140	0	169.9	85.4	1.639344262
M	30	57	120	0	175.1	125.4	0.956937799
M	50	101	100	0	177.8	87	1.149425287
F	50	150	70	0	157.3	55.4	1.263537906
M	30	89	120	0	172.2	79.5	1.509433962
F	40	45	70	0	166.8	58.4	1.198630137
M	50	58	170	0	171.1	61.8	2.750809061
M	30	67	140	0	187.5	81.5	1.717791411
F	60	137	80	0	155.4	60.3	1.326699834
M	20	63	120	0	169.9	86.9	1.380897583
M	40	54	90	0	171.6	67.5	1.333333333
M	60	111	90	0	171.3	78	1.153846154
M	60	101	120	0	172.5	76	1.578947368
F	40	55	60	0	160.1	52.2	1.149425287
F	60	75	80	0	157.6	60	1.333333333
M	50	100	100	0	176.4	87.5	1.142857143
M	50	151	90	0	168.1	69.2	1.300578035
M	30	111	120	0	176.9	84	1.428571429
M	40	66	80	0	168.5	61.2	1.307189542
F	30	85	150	0	163	73.5	2.040816327
M	50	140	90	0	174.6	73.1	1.23119015
M	40	108	150	0	180.1	83.7	1.792114695
F	60	71	90	0	153.4	59.9	1.502504174
M	30	49	90	0	166.4	71.6	1.25698324
M	50	84	80	0	174.3	63.3	1.263823065
M	40	57	90	0	178.4	63	1.428571429
F	50	109	80	0	162.2	54.3	1.473296501
F	50	64	80	0	160.9	62	1.290322581
M	40	71	120	0	184	85.4	1.405152225
M	40	88	80	0	169.4	71.1	1.125175809
M	40	93	100	0	175.4	78.6	1.272264631
M	40	112	100	0	174.9	92	1.086956522
F	40	88	80	0	154.9	88.1	0.908059024
M	50	103	90	0	166	92.5	0.972972973
M	40	97	100	0	177.5	78.6	1.272264631
M	40	91	120	0	174.1	76.6	1.566579634
F	60	65	90	0	149.6	54.9	1.639344262
M	40	85	100	0	182.8	73.2	1.366120219
F	40	60	80	0	163.7	53.5	1.495327103
M	40	92	140	0	185.2	118.9	1.17746005
F	30	68	120	0	162.4	58.1	2.065404475
M	40	98	100	0	176.9	77.5	1.290322581
F	60	52	80	0	161.9	55.6	1.438848921
F	30	76	80	0	167.9	64.2	1.246105919
M	40	60	80	0	175.9	78.4	1.020408163
F	30	49	80	0	163.5	52.2	1.53256705
F	40	62	70	0	157.5	50.8	1.377952756
F	40	58	80	0	172.9	55.8	1.433691756
F	50	90	70	0	156.5	56.3	1.243339254
M	70	79	80	0	163.8	75.3	1.062416999
M	40	56	80	0	164.9	72.7	1.100412655
F	50	58	70	0	154.8	47.9	1.461377871
F	40	86	60	0	158.1	45.2	1.327433628
M	40	89	90	0	162	69.3	1.298701299
M	40	63	90	0	176.5	92.8	0.969827586
F	30	60	80	0	162.8	47.3	1.691331924
M	30	54	100	0	181.2	81	1.234567901
F	50	66	70	0	155.2	45.9	1.525054466
M	40	70	90	0	176.7	82.7	1.088270859
F	40	65	70	0	154.4	48.2	1.452282158
F	40	64	80	0	160.1	51.3	1.559454191
F	70	77	70	0	154.5	59.9	1.168614357
M	40	86	100	0	171.4	79.1	1.264222503
M	40	46	100	0	172.1	65.8	1.519756839
M	40	105	120	0	179.5	121.5	0.987654321
M	40	68	100	0	174	68.1	1.468428781
M	30	44	120	0	164.3	65.8	1.823708207
M	40	96	90	0	168.7	71.6	1.25698324
F	40	81	80	0	150.6	60.7	1.317957166
M	40	61	100	0	173.5	98.4	1.016260163
F	30	59	90	0	166.3	65	1.384615385
F	40	94	70	0	168.9	76.4	0.916230366
F	50	92	90	0	161.1	64.3	1.399688958
F	30	68	70	0	154.3	57.8	1.211072664
M	40	102	90	0	168.8	69.1	1.302460203
M	30	54	90	0	174.1	77.8	1.156812339
M	40	65	120	0	178.5	85.1	1.410105758
F	40	41	80	0	155.9	51.5	1.553398058
F	50	81	70	0	157	63.4	1.104100946
M	50	79	70	0	168.4	61.3	1.141924959
F	20	98	80	0	166.6	65.1	1.228878648
F	70	88	60	0	149.2	50.2	1.195219124
M	40	51	120	0	174.2	100.1	1.198801199
F	40	96	100	0	168.5	63.9	1.564945227
M	60	128	90	0	168.7	71.4	1.260504202
F	50	45	80	0	156.9	65.9	1.213960546
F	30	48	70	0	159.4	51.4	1.361867704
M	60	65	100	0	168.3	72.9	1.371742112
M	50	77	90	0	173.9	72.8	1.236263736
M	50	76	120	0	173.7	92.5	1.297297297
F	60	78	70	0	151.4	57.6	1.215277778
M	60	100	80	0	169.7	76.4	1.047120419
M	40	42	80	0	169.7	63.9	1.251956182
F	60	95	80	0	151.6	56.2	1.423487544
F	40	45	80	0	170.7	56.8	1.408450704
F	50	68	70	0	160.6	52.1	1.343570058
F	40	50	70	0	165.3	74.9	0.934579439
F	40	53	90	0	160.6	58	1.551724138
F	40	40	90	0	166.2	51.5	1.747572816
M	30	104	90	0	176.5	88.3	1.019252548
F	40	76	90	0	156.6	70.5	1.276595745
F	40	65	90	0	165.1	63.4	1.41955836
F	40	99	70	0	165.9	45.8	1.528384279
F	40	61	80	0	157.3	52.3	1.529636711
F	50	111	90	0	155.3	72.6	1.239669421
M	40	73	100	0	179.1	78.4	1.275510204
M	30	55	160	0	180.7	79.9	2.002503129
M	30	26	100	0	173.2	77.6	1.288659794
F	30	53	80	0	160.3	51.8	1.544401544
F	50	101	70	0	161	55.2	1.268115942
M	20	53	80	0	168.3	53.7	1.489757914
M	40	50	100	0	181.3	89.6	1.116071429
F	40	65	80	0	162.9	63.9	1.251956182
F	40	63	70	0	165.8	56	1.25
M	40	39	90	0	171.7	83.9	1.072705602
M	50	94	120	0	172	76.8	1.5625
F	60	51	70	0	151.9	61.4	1.140065147
F	40	44	90	0	164.8	70.9	1.269393512
M	50	151	80	0	171.9	75.8	1.055408971
M	40	64	90	0	162	60.1	1.49750416
F	40	50	50	0	151.6	47.3	1.057082452
M	30	48	100	0	170.9	74.8	1.336898396
F	40	63	70	0	164.3	68.2	1.026392962
M	40	84	140	0	179.2	79.9	1.752190238
F	40	67	70	0	157.1	48.1	1.455301455
M	30	71	100	0	172.9	80.9	1.236093943
M	30	68	100	0	163.1	65.3	1.531393568
M	40	54	100	0	173	72	1.388888889
F	50	69	70	0	152.7	50.5	1.386138614
F	50	62	70	0	164.6	58.2	1.202749141
M	30	35	160	0	176.3	103.4	1.547388781
M	40	79	100	0	166.7	76.1	1.314060447
M	30	97	100	0	170.7	67.6	1.479289941
F	30	68	80	0	146.2	50.8	1.57480315
F	40	60	70	0	154.2	50.2	1.394422311
F	40	72	80	0	160.6	53.1	1.506591337
M	50	94	100	0	167.2	71.2	1.404494382
F	40	65	60	0	155.8	49	1.224489796
M	50	56	100	0	171.8	78.3	1.277139208
M	40	69	90	0	169.8	76.4	1.178010471
M	50	78	100	0	172	77.6	1.288659794
M	20	64	80	0	178.6	85	0.941176471
M	20	69	100	0	178.5	77.6	1.288659794
M	50	51	90	0	178.7	73.3	1.227830832
M	50	73	80	0	160.5	57.4	1.393728223
M	30	65	100	0	161.7	77.6	1.288659794
M	40	73	140	0	174.4	90.2	1.55210643
M	40	84	90	0	171.3	61.7	1.458670989
F	40	72	70	0	152.1	61.9	1.13085622
F	60	76	90	0	159.7	84.2	1.06888361
F	50	67	70	0	154.7	54.8	1.277372263
M	50	75	140	0	171.1	86.5	1.61849711
M	40	49	80	0	167.7	60.8	1.315789474
M	20	52	80	0	173.7	65.2	1.226993865
M	40	79	80	0	173.3	77.3	1.034928849
M	40	97	80	0	175.9	71.3	1.122019635
M	40	91	110	0	170.8	77	1.428571429
F	40	75	90	0	162	61.2	1.470588235
M	30	93	90	0	184.8	82.8	1.086956522
F	30	63	70	0	160.9	56.3	1.243339254
F	40	51	80	0	162.3	63	1.26984127
F	50	91	70	0	159.7	71.2	0.983146067
M	50	143	80	0	164.4	63.8	1.253918495
M	40	80	90	0	174.3	88.8	1.013513514
F	40	62	80	0	157.3	49.5	1.616161616
M	40	80	100	0	169.3	74	1.351351351
F	50	70	70	0	157.8	59.5	1.176470588
M	50	74	70	0	167.7	60	1.166666667
F	40	79	100	0	160.4	53.9	1.85528757
M	30	45	100	0	173.9	79.4	1.259445844
F	40	92	60	0	154.6	52.7	1.138519924
F	20	96	80	0	163.1	57	1.403508772
F	40	71	70	0	158.6	45.5	1.538461538
F	50	50	100	0	151.9	51.5	1.941747573
M	40	72	100	0	176.3	75.9	1.317523057
M	30	62	100	0	167.5	67.5	1.481481481
M	30	75	90	0	169.2	65.1	1.382488479
M	40	120	100	0	176.4	73.4	1.36239782
F	40	70	70	0	154.8	47.9	1.461377871
F	40	74	80	0	160.7	54.2	1.47601476
M	30	47	100	0	180.9	74.5	1.342281879
F	50	70	70	0	155.3	59.3	1.180438449
F	20	72	90	0	169.2	56.2	1.601423488
F	70	53	60	0	154.5	55.8	1.075268817
M	50	83	80	0	178.7	95.2	0.840336134
F	40	67	70	0	155.2	58.5	1.196581197
F	40	56	100	0	169.7	94.7	1.055966209
M	50	96	90	0	171.3	67	1.343283582
F	40	102	90	0	155.1	53.3	1.688555347
M	50	84	110	0	174.2	82.4	1.334951456
M	40	67	90	0	171	65.1	1.382488479
F	40	50	70	0	157.6	57	1.228070175
M	50	85	100	0	176.2	100.4	0.996015936
F	40	71	70	0	162.9	56.3	1.243339254
F	50	84	70	0	155.3	56.8	1.232394366
F	40	47	70	0	160.9	51.8	1.351351351
M	50	81	80	0	168.9	73.5	1.088435374
M	50	92	110	0	168	70.2	1.566951567
M	50	59	90	0	178.6	74.3	1.211305518
F	50	56	100	0	158.8	59.9	1.669449082
M	60	162	90	0	163.4	87.2	1.032110092
F	40	101	80	0	160	57	1.403508772
