## Supplementary material for "Impact of stopwatch use on propofol administration in upper gastrointestinal endoscopy: A propensity score matching analysis": Dataset: Data-before_group_age_group.csv

sex	age_group	time	p_vol	bx	ht	wt	pw
M	30	92	120	0	171.3	79.4	1.511335013
F	60	85	100	0	159.9	51.2	1.953125
M	40	210	120	0	176.8	78.3	1.53256705
F	50	130	90	0	153	48	1.875
M	40	110	90	0	171.9	76	1.184210526
F	50	128	90	0	156.6	57	1.578947368
M	40	110	120	0	171.7	70.4	1.704545455
M	50	109	100	0	168.2	69.4	1.44092219
M	50	74	100	0	168.9	75.5	1.324503311
F	40	63	90	0	158.8	47.3	1.902748414
M	40	78	70	0	171.3	45.6	1.535087719
F	50	106	80	0	171.8	58.8	1.360544218
F	50	134	80	0	159.2	50.2	1.593625498
M	40	88	100	0	167.2	71.4	1.400560224
F	40	107	80	0	158.6	57	1.403508772
M	60	225	90	0	168.9	66.9	1.34529148
F	60	83	80	0	155	54.4	1.470588235
F	50	106	90	0	155	64.7	1.391035549
M	60	76	80	0	164.8	56.1	1.426024955
F	60	258	100	0	153.2	69.3	1.443001443
F	20	71	80	0	158.1	64.1	1.248049922
F	40	69	80	0	163.5	46.9	1.70575693
F	30	101	100	0	173.9	86.7	1.153402537
F	20	82	120	0	157.1	52.1	2.303262956
F	30	66	80	0	162.7	61	1.31147541
M	40	112	180	0	168.7	70.2	2.564102564
F	30	67	80	0	171.6	62.2	1.286173633
F	50	103	100	0	164.6	66.5	1.503759398
M	60	71	100	0	171.9	74	1.351351351
M	50	170	80	0	168.7	73.7	1.085481682
M	50	92	80	0	174.3	75.3	1.062416999
M	50	96	100	0	169.9	73.2	1.366120219
M	50	120	100	0	168.9	95.9	1.042752868
M	20	45	100	0	168.9	77.1	1.297016861
F	70	120	50	0	146.6	40.2	1.243781095
F	40	62	80	0	156.5	58.4	1.369863014
F	40	97	80	0	160.8	50	1.6
M	40	65	100	0	168.8	71.6	1.396648045
F	50	74	80	0	149	46.9	1.70575693
F	50	111	100	0	163.7	70.4	1.420454545
M	60	128	100	0	167.8	65.1	1.53609831
F	50	81	80	0	151.4	50.5	1.584158416
M	60	145	100	0	170.6	63.8	1.567398119
F	30	64	80	0	165.1	52.2	1.53256705
M	50	97	100	0	180.8	88.2	1.133786848
M	60	110	80	0	158.6	57.4	1.393728223
M	60	140	100	0	169.6	69.3	1.443001443
F	60	105	80	0	160.4	70.8	1.129943503
F	40	58	100	0	159.1	71.3	1.402524544
M	20	61	80	0	176.7	63	1.26984127
F	60	65	80	0	157.1	50.4	1.587301587
M	20	65	100	0	170.6	68.3	1.464128843
F	60	109	80	0	148.1	56	1.428571429
F	40	66	80	0	159.1	51.2	1.5625
F	50	93	80	0	159.1	57.6	1.388888889
F	40	68	80	0	158.7	69	1.15942029
F	40	89	80	0	165.2	59.4	1.346801347
F	40	58	80	0	146.4	50.1	1.596806387
F	40	83	80	0	158.8	57.5	1.391304348
F	40	54	80	0	157.4	53.7	1.489757914
F	40	74	100	0	162.1	57.6	1.736111111
F	30	50	100	0	157.4	52.5	1.904761905
M	50	96	120	0	179.4	81.5	1.472392638
F	50	95	80	0	160.5	62.1	1.288244767
F	40	112	80	0	150.3	48.8	1.639344262
F	70	99	80	0	149.9	56.2	1.423487544
F	50	85	80	0	157.9	67.6	1.183431953
M	50	69	100	0	171	78.1	1.280409731
F	60	90	100	0	152.5	60.2	1.661129568
M	70	100	100	0	166.2	67.4	1.483679525
F	50	62	80	0	165.4	59.9	1.335559265
F	40	68	80	0	164.8	58.5	1.367521368
F	60	76	80	0	151.6	57.3	1.396160558
F	60	89	80	0	155.9	46.9	1.70575693
F	40	79	100	0	158.6	62.3	1.605136437
F	50	81	80	0	169.6	56.5	1.415929204
F	50	87	80	0	142.3	69.2	1.156069364
F	50	88	80	0	152	55.4	1.444043321
M	40	89	100	0	171.5	73	1.369863014
F	60	98	100	0	155.5	47.8	2.092050209
F	20	77	100	0	155.3	45.2	2.212389381
F	40	76	80	0	158.3	51.5	1.553398058
F	70	129	60	0	148.7	65.6	0.914634146
F	40	105	80	0	165.6	55.3	1.446654611
M	70	128	80	0	162.1	62.7	1.275917065
M	50	62	100	0	165.2	66.7	1.499250375
F	40	96	80	0	162.2	56.9	1.405975395
M	30	67	120	0	178.7	90.2	1.33037694
M	50	142	100	0	173.7	71.3	1.402524544
F	60	111	80	0	160	73	1.095890411
F	40	105	80	0	165.4	66.3	1.206636501
F	60	99	80	0	157.2	55.3	1.446654611
M	60	85	80	0	167.3	73.9	1.082543978
M	50	137	80	0	172	65.2	1.226993865
F	50	85	100	0	159.3	51.2	1.953125
F	50	74	100	0	163.6	68	1.470588235
F	50	73	80	0	147.9	46	1.739130435
M	50	108	80	0	160.9	65.1	1.228878648
M	60	195	80	0	178.1	86.7	0.92272203
F	60	105	80	0	156.5	49.6	1.612903226
F	40	80	80	0	160.3	50.4	1.587301587
F	50	114	100	0	163.2	76.4	1.308900524
F	50	37	80	0	158.7	61.2	1.307189542
F	40	62	80	0	160	53.2	1.503759398
M	50	72	80	0	168.6	70.1	1.141226819
F	40	148	100	0	153.5	52.8	1.893939394
F	50	89	80	0	157.7	47.5	1.684210526
F	50	65	80	0	160.3	74.8	1.069518717
F	50	58	80	0	150.9	47.8	1.673640167
F	20	123	100	0	164.6	54.2	1.84501845
F	40	76	80	0	163.1	56.8	1.408450704
M	60	167	80	0	171.1	67.8	1.179941003
F	50	80	80	0	171.3	63.7	1.25588697
M	40	92	80	0	166.7	69.1	1.157742402
F	50	80	80	0	154.9	48	1.666666667
M	60	91	100	0	165	63.2	1.582278481
F	50	79	80	0	164.2	65.8	1.215805471
F	50	76	100	0	146.6	54.8	1.824817518
F	50	47	80	0	161.9	55.9	1.431127013
F	60	76	120	0	160.3	61.5	1.951219512
F	60	307	80	0	153	50.8	1.57480315
M	50	107	100	0	180.2	90.9	1.100110011
M	50	87	100	0	169.4	74.7	1.338688086
F	60	153	80	0	163.8	65.5	1.221374046
F	50	96	100	0	154.8	50.1	1.996007984
F	70	68	60	0	152.4	59.1	1.015228426
M	60	73	100	0	163.6	70.5	1.418439716
M	60	134	80	0	166.3	74.1	1.079622132
F	40	52	80	0	154.3	60.4	1.324503311
M	40	91	120	0	171.2	67.5	1.777777778
F	40	69	100	0	162.2	71	1.408450704
F	60	80	100	0	151.6	50.2	1.992031873
F	50	59	100	0	155.3	62.7	1.594896332
M	30	91	160	0	178.2	91.1	1.756311745
F	50	69	80	0	143.2	59.5	1.344537815
F	40	65	80	0	162.2	61.5	1.300813008
M	50	71	80	0	172	78.6	1.017811705
F	40	53	80	0	158.3	48.3	1.6563147
M	50	65	80	0	171.8	66.3	1.206636501
M	40	72	100	0	158	57.5	1.739130435
M	40	98	100	0	172.3	95.6	1.046025105
F	60	138	80	0	150.5	53.7	1.489757914
F	50	86	80	0	155.2	52.8	1.515151515
F	40	57	80	0	153.1	65.1	1.228878648
M	30	51	120	0	173.7	63.1	1.901743265
M	60	210	80	0	168.3	81.7	0.979192166
M	30	93	80	0	174.2	86.8	0.921658986
F	50	91	80	0	163.5	62.3	1.284109149
M	60	124	80	0	157	55.3	1.446654611
F	60	69	80	0	156.5	64.7	1.236476043
F	50	76	100	0	153	53	1.886792453
F	20	69	80	0	168.9	64	1.25
F	50	75	80	0	156	49.8	1.606425703
F	50	72	100	0	160.2	62.4	1.602564103
M	60	116	100	0	178.8	74.7	1.338688086
M	40	60	80	0	167.9	71.7	1.115760112
F	60	83	80	0	155.5	80.9	0.988875155
F	50	90	100	0	160.1	55.9	1.788908766
M	40	108	100	0	176.6	79	1.265822785
F	40	80	80	0	167.3	54.8	1.459854015
M	20	77	80	0	169.4	76.3	1.048492792
F	50	94	80	0	158.5	49.8	1.606425703
M	50	90	100	0	168.4	47.7	2.096436059
M	40	48	90	0	170.4	70.6	1.274787535
M	40	118	100	0	182.1	93.4	1.070663812
F	50	64	80	0	155.1	60.5	1.32231405
F	50	121	120	0	151.9	67.8	1.769911504
M	60	62	80	0	163.2	81.8	0.97799511
M	40	90	80	0	172.7	66.6	1.201201201
M	60	143	80	0	163.1	74.4	1.075268817
F	50	122	80	0	151.3	50.6	1.581027668
M	50	69	100	0	167.9	62.1	1.610305958
M	20	95	80	0	168.8	85.6	0.934579439
F	50	120	80	0	151.3	62.9	1.271860095
M	40	101	100	0	176.3	72.7	1.375515818
M	40	104	120	0	178	91.3	1.314348302
M	60	108	120	0	168.8	67.5	1.777777778
M	30	66	80	0	178.4	65.2	1.226993865
F	50	57	80	0	153.4	59.4	1.346801347
M	50	124	120	0	183.7	83.2	1.442307692
F	60	96	80	0	155.2	65.1	1.228878648
F	50	75	80	0	163.6	78.8	1.015228426
F	20	53	100	0	154.9	58.8	1.700680272
M	20	47	140	0	172.2	77.5	1.806451613
M	20	106	120	0	171.8	91.8	1.307189542
F	50	55	80	0	160	63.1	1.267828843
F	60	96	60	0	156.7	55.6	1.079136691
F	60	66	80	0	154	59.8	1.337792642
M	30	50	200	0	174.5	122.1	1.638001638
M	40	66	80	0	170.7	80.9	0.988875155
M	60	77	80	0	171.8	76.2	1.049868766
M	50	47	80	0	167	71.6	1.117318436
M	40	83	110	0	181.5	73.8	1.490514905
M	40	96	140	0	180.2	85.3	1.64126612
F	50	93	80	0	156.6	54.9	1.4571949
M	40	70	80	0	175.3	83.5	0.958083832
M	70	64	70	0	166.9	74.5	0.939597315
M	60	108	60	0	169.6	70.1	0.855920114
M	50	54	80	0	176.6	79.5	1.006289308
F	40	62	80	0	163.5	63.7	1.25588697
F	40	101	80	0	159.5	61	1.31147541
F	60	54	70	0	156.4	59.5	1.176470588
M	50	80	80	0	172.7	67.4	1.18694362
F	60	122	60	0	150.2	44.3	1.354401806
M	60	49	80	0	165.7	76.2	1.049868766
M	40	78	70	0	166.1	68.1	1.027900147
M	30	71	100	0	181	95.4	1.048218029
M	70	87	60	0	167.5	70.8	0.847457627
M	50	204	80	0	161.6	58.4	1.369863014
F	50	89	60	0	160.7	60	1
M	50	93	80	0	165.2	68.3	1.171303075
F	30	61	80	0	165.5	77.9	1.026957638
F	40	76	120	0	168.6	77.6	1.546391753
F	70	106	70	0	148.3	48.7	1.437371663
F	40	85	80	0	166.1	59.7	1.340033501
F	50	78	70	0	160	69.6	1.005747126
M	50	58	100	0	181.8	90	1.111111111
F	40	48	70	0	155.5	59.9	1.168614357
M	60	69	60	0	175.8	60.2	0.996677741
F	60	83	80	0	158.7	53.2	1.503759398
F	70	80	70	0	157.5	59.1	1.184433164
F	50	64	80	0	164.7	58.3	1.372212693
F	60	85	80	0	162.3	71.3	1.122019635
F	50	83	80	0	157.9	86.4	0.925925926
F	50	73	80	0	156.4	53.5	1.495327103
F	40	79	80	0	160.8	67.3	1.188707281
M	60	96	80	0	164.3	60.9	1.3136289
F	50	75	80	0	152.2	65.5	1.221374046
M	30	56	80	0	159.1	55.7	1.436265709
F	30	54	80	0	154.3	56.6	1.413427562
F	50	80	80	0	148.2	45.1	1.77383592
M	50	86	110	0	165.6	68.7	1.601164483
F	40	81	60	0	154.7	51.9	1.156069364
F	50	71	80	0	154.2	53.1	1.506591337
M	50	103	80	0	165.8	79.6	1.005025126
M	30	101	80	0	168.6	76.3	1.048492792
M	40	62	80	0	168.1	73.8	1.08401084
M	60	90	100	0	163.3	57.9	1.727115717
M	40	64	80	0	177.2	77.1	1.037613489
M	20	58	180	0	170.5	84.9	2.120141343
F	60	186	80	0	146	63.6	1.257861635
M	40	72	140	0	164	82.8	1.690821256
F	40	59	80	0	163.5	58	1.379310345
F	60	141	80	0	155	59	1.355932203
F	40	55	80	0	144.5	47.5	1.684210526
M	60	110	80	0	161.6	61.5	1.300813008
M	50	52	80	0	165.5	72.2	1.108033241
F	40	50	70	0	164.1	57.6	1.215277778
F	20	55	80	0	158.2	60.5	1.32231405
F	40	57	80	0	161.6	48.8	1.639344262
M	40	100	80	0	171	76.9	1.040312094
M	40	129	80	0	171.3	79.5	1.006289308
M	50	108	80	0	165.8	64.2	1.246105919
F	40	99	80	0	159.8	54	1.481481481
M	40	132	110	0	192	102	1.078431373
F	50	85	80	0	158.6	49	1.632653061
F	50	81	80	0	161.9	57.6	1.388888889
F	40	90	70	0	157.5	53.3	1.313320826
F	20	51	80	0	157.9	50.1	1.596806387
F	50	86	70	0	156.6	65.2	1.073619632
F	20	78	70	0	153.1	42	1.666666667
M	30	119	160	0	168	89.5	1.787709497
M	40	123	100	0	171.3	62.7	1.594896332
F	50	69	70	0	161.7	54.7	1.279707495
F	50	114	70	0	156.4	52.3	1.338432122
M	30	67	80	0	183.3	77.9	1.026957638
M	50	158	120	0	178.4	90.8	1.321585903
M	40	165	140	0	171.5	70.2	1.994301994
F	30	108	120	0	165.4	65	1.846153846
F	40	94	80	0	153	50.2	1.593625498
F	60	88	80	0	161	61.1	1.309328969
M	40	67	90	0	167.9	61	1.475409836
F	30	46	100	0	157.6	60.1	1.663893511
M	30	83	100	0	179.4	89.7	1.114827202
M	50	92	80	0	164.9	51.7	1.547388781
M	30	72	90	0	175.9	104.6	0.86042065
M	40	61	90	0	166.5	72.6	1.239669421
F	50	89	80	0	156.2	58.9	1.358234295
F	60	180	70	0	163	63.5	1.102362205
F	50	87	80	0	161.6	67.4	1.18694362
M	40	78	100	0	171.5	73.9	1.353179973
F	30	95	80	0	157.7	49.6	1.612903226
F	30	63	80	0	157.5	56.2	1.423487544
M	30	44	80	0	179.4	57.3	1.396160558
F	50	65	70	0	163.2	50.7	1.380670611
F	70	108	60	0	156.5	69.7	0.860832138
M	40	74	80	0	187.4	93.9	0.851970181
M	50	102	100	0	170	71	1.408450704
M	50	82	80	0	172.9	78.2	1.023017903
F	40	72	80	0	154.9	83.5	0.958083832
F	40	85	70	0	152.3	54.8	1.277372263
F	30	66	90	0	164.1	53.7	1.675977654
M	30	68	120	0	183.4	85.6	1.401869159
F	30	69	70	0	163.6	52.5	1.333333333
F	30	76	80	0	157.2	57.7	1.386481802
M	40	52	80	0	177.4	68.4	1.169590643
F	40	52	80	0	157.1	54	1.481481481
M	40	60	80	0	181.7	67.2	1.19047619
F	40	78	80	0	163.7	66.7	1.1994003
M	30	78	100	0	174.3	86.9	1.150747986
M	30	63	90	0	176.5	78.5	1.146496815
M	40	72	100	0	178.6	88.1	1.13507378
M	40	109	100	0	171.9	85	1.176470588
F	40	40	80	0	157.9	61.2	1.307189542
F	60	122	80	0	154.7	57	1.403508772
M	40	57	80	0	168.2	53.6	1.492537313
M	40	64	80	0	174.1	87.5	0.914285714
F	50	70	80	0	158.4	56.8	1.408450704
F	60	158	60	0	151.2	41.3	1.452784504
F	30	46	70	0	163.3	58.5	1.196581197
M	40	54	80	0	164.1	57.9	1.381692573
M	30	89	100	0	176.2	74.4	1.344086022
M	60	88	80	0	166.9	63	1.26984127
M	40	91	100	0	181.8	88	1.136363636
F	60	85	70	0	152.4	52.8	1.325757576
F	70	72	60	0	141.3	49.5	1.212121212
M	50	135	90	0	162	70.4	1.278409091
F	40	103	80	0	168.9	63	1.26984127
M	30	63	100	0	173.7	78.6	1.272264631
F	40	56	70	0	154.9	49.7	1.408450704
F	30	60	70	0	154.2	53.4	1.310861423
M	30	186	80	0	168.7	67	1.194029851
M	50	66	80	0	171.4	62	1.290322581
M	40	71	100	0	173.6	69.6	1.436781609
M	50	80	90	0	172.9	99.4	0.905432596
F	60	75	70	0	153.2	42.1	1.662707838
F	60	132	70	0	165	95.1	0.736067298
F	50	91	80	0	157.9	62.3	1.284109149
M	40	62	100	0	167.3	63.8	1.567398119
F	30	74	80	0	162.6	49.9	1.603206413
F	30	70	90	0	165.9	48.8	1.844262295
M	30	72	120	0	167.9	76.5	1.568627451
M	40	80	80	0	179.6	80.5	0.99378882
F	60	78	60	0	153	49.7	1.207243461
F	40	78	80	0	163.8	57.8	1.384083045
F	50	72	80	0	156.3	56.1	1.426024955
M	60	62	70	0	158.5	62	1.129032258
M	40	103	80	0	177.8	87.9	0.910125142
M	20	75	80	0	168.4	69	1.15942029
M	30	93	100	0	176.8	81.7	1.223990208
F	50	66	80	0	161.9	62.2	1.286173633
F	60	80	70	0	155.7	56	1.25
F	30	102	80	0	155.1	57.7	1.386481802
M	40	64	100	0	178.7	81.7	1.223990208
F	50	93	80	0	161	58.7	1.36286201
M	40	110	80	0	179.9	81.5	0.981595092
F	30	52	80	0	161.5	54.2	1.47601476
M	50	57	80	0	163.9	69	1.15942029
M	60	105	90	0	164.6	70.4	1.278409091
M	40	98	120	0	169.6	65	1.846153846
M	40	126	90	0	171.5	76.1	1.182654402
M	30	76	100	0	171.1	75.6	1.322751323
M	30	93	100	0	172.1	78.1	1.280409731
F	40	76	80	0	157.4	57.5	1.391304348
F	30	47	70	0	165.8	55.2	1.268115942
F	50	58	90	0	159.8	54.1	1.663585952
M	30	53	120	0	173	73.7	1.628222524
M	50	76	80	0	173.2	79.5	1.006289308
F	40	79	70	0	167.1	64.8	1.080246914
M	40	67	80	0	170.5	70.5	1.134751773
F	40	42	90	0	166.1	63.3	1.421800948
M	40	80	100	0	169.3	70.2	1.424501425
F	60	61	70	0	148.9	51.2	1.3671875
M	30	97	80	0	168.7	69.7	1.147776184
F	40	68	70	0	156.1	44.2	1.583710407
M	50	64	80	0	173.4	73.5	1.088435374
M	40	50	70	0	156.8	54	1.296296296
F	40	60	70	0	172.4	70.3	0.995732575
F	40	49	70	0	156.6	52.8	1.325757576
F	60	87	70	0	155.2	47.6	1.470588235
M	50	56	100	0	159.5	67.7	1.477104874
M	40	48	100	0	165.8	70.4	1.420454545
M	50	71	80	0	171.1	66.7	1.1994003
F	60	104	70	0	150.3	54.3	1.289134438
M	40	74	80	0	171.5	78.9	1.013941698
M	40	51	100	0	175.6	81.3	1.2300123
F	30	61	90	0	155.5	76.4	1.178010471
F	40	43	70	0	160.4	66.8	1.047904192
F	30	40	80	0	160.4	58.9	1.358234295
M	60	98	80	0	170.7	70.7	1.131541726
F	40	60	100	0	165.3	62.3	1.605136437
F	50	107	70	0	160.4	53.8	1.301115242
M	50	56	120	0	173.9	66.5	1.804511278
M	50	94	80	0	166	66.5	1.203007519
M	40	124	80	0	173.7	79.5	1.006289308
M	40	43	80	0	173.6	71.2	1.123595506
F	30	56	100	0	153.4	64.8	1.543209877
M	30	90	80	0	168.7	68.7	1.164483261
M	20	58	80	0	174	98	0.816326531
M	40	63	100	0	178.7	74.7	1.338688086
F	50	76	70	0	166.6	71	0.985915493
F	50	63	70	0	152.8	59.6	1.174496644
M	40	58	80	0	182	91.2	0.877192982
F	30	61	80	0	166.7	68.8	1.162790698
M	40	50	80	0	174.7	75.1	1.065246338
F	40	87	80	0	153	56.9	1.405975395
M	40	73	100	0	179.7	100.4	0.996015936
F	40	64	80	0	159.3	56.8	1.408450704
F	40	86	80	0	151.9	49.4	1.619433198
M	60	141	80	0	164.9	78.1	1.024327785
F	50	67	70	0	152.8	60.9	1.149425287
M	40	89	80	0	185	83.5	0.958083832
F	50	70	80	0	159.6	65.6	1.219512195
F	40	92	70	0	151.8	58.4	1.198630137
F	40	69	70	0	139	41.9	1.670644391
F	50	61	70	0	153.1	57.5	1.217391304
F	30	49	100	0	157.5	59.7	1.675041876
M	40	64	120	0	175.6	81.4	1.474201474
M	40	82	80	0	171.1	49.7	1.609657948
F	30	56	80	0	159.7	57	1.403508772
F	40	83	70	0	157.9	49.3	1.419878296
M	30	62	100	0	176.3	76.7	1.303780965
F	40	69	70	0	159.6	55.3	1.265822785
M	60	89	70	0	171.9	75.4	0.928381963
F	40	88	70	0	160.1	61.4	1.140065147
F	50	78	80	0	162.7	53.8	1.486988848
M	40	67	80	0	165.6	60	1.333333333
F	40	120	70	0	167.8	70.5	0.992907801
F	40	43	70	0	163.7	65.8	1.063829787
F	40	82	70	0	164.8	57.6	1.215277778
M	40	102	120	0	178.3	89.4	1.342281879
M	50	103	120	0	174.7	97.2	1.234567901
F	50	62	80	0	160.9	52.9	1.512287335
F	50	78	70	0	156.1	55.7	1.256732496
M	40	93	80	0	171.1	62	1.290322581
F	30	83	70	0	155.9	59.5	1.176470588
M	40	53	100	0	162.8	61.5	1.62601626
F	30	61	80	0	163.1	54.3	1.473296501
M	40	100	120	0	164.9	75.6	1.587301587
F	40	71	70	0	164.6	58.5	1.196581197
F	70	84	50	0	158.7	60.6	0.825082508
M	40	58	80	0	168.8	77.6	1.030927835
M	40	51	80	0	177.4	70.6	1.133144476
M	50	80	80	0	167.3	63.8	1.253918495
F	50	63	80	0	155.1	50	1.6
F	50	65	80	0	146.9	59.4	1.346801347
F	60	57	70	0	144.8	59	1.186440678
M	40	72	80	0	171.1	61.8	1.294498382
F	40	99	80	0	157.6	66.9	1.195814649
F	70	102	70	0	154.1	48.3	1.449275362
M	50	217	100	0	174	77.7	1.287001287
F	30	71	120	0	165	61.5	1.951219512
M	30	60	100	0	178.4	75.6	1.322751323
F	50	82	70	0	151	55.4	1.263537906
F	60	87	70	0	162.1	73.8	0.948509485
F	40	60	70	0	154.9	52.5	1.333333333
F	30	72	70	0	152.3	44.8	1.5625
M	70	109	60	0	160.1	59.8	1.003344482
F	50	109	70	0	167.4	59	1.186440678
F	40	60	80	0	163.8	65.9	1.213960546
M	40	40	80	0	170.7	78.9	1.013941698
F	40	59	100	0	160	58.3	1.715265866
F	50	66	70	0	160	71.3	0.981767181
M	50	69	80	0	173.9	72.3	1.106500692
F	50	66	70	0	156.1	56.3	1.243339254
M	30	66	120	0	173.4	82.6	1.452784504
F	50	79	90	0	149	64.5	1.395348837
M	60	279	80	0	170	72.1	1.109570042
F	30	70	70	0	156.1	74.8	0.935828877
F	50	60	70	0	152.2	59	1.186440678
F	50	66	70	0	159.7	46.2	1.515151515
M	50	82	80	0	163.2	71.5	1.118881119
M	40	77	80	0	172.5	67.3	1.188707281
F	30	68	80	0	160.7	57.8	1.384083045
M	30	56	80	0	165.2	50.9	1.571709234
M	40	86	100	0	172.4	68.4	1.461988304
F	40	98	70	0	166	73.5	0.952380952
M	30	51	80	0	170.8	73.6	1.086956522
F	50	89	70	0	166.5	77.9	0.898587933
M	40	52	80	0	174.5	83.6	0.956937799
M	30	85	80	0	175.2	81.4	0.982800983
F	40	51	70	0	154.8	48.9	1.431492843
M	50	100	80	0	166.3	78.7	1.016518424
M	20	260	90	0	172.2	60.4	1.490066225
F	30	92	90	0	164.1	52.5	1.714285714
M	50	62	80	0	167.2	69.2	1.156069364
F	40	83	70	0	149.5	46.3	1.51187905
F	50	128	70	0	152.7	50.9	1.37524558
M	40	44	80	0	165.1	71.5	1.118881119
F	40	111	70	0	159.7	68.2	1.026392962
M	50	84	80	0	163.4	51.5	1.553398058
M	40	79	100	0	171.9	63.6	1.572327044
F	40	69	90	0	159.4	60.1	1.49750416
M	50	140	80	0	168.1	84.4	0.947867299
M	40	68	100	0	173.9	77.9	1.283697047
F	40	78	70	0	160.3	57	1.228070175
F	20	49	90	0	159.7	74	1.216216216
F	50	62	80	0	157.5	52.1	1.535508637
F	40	58	90	0	154.8	56.8	1.584507042
F	50	91	80	0	168.5	74.6	1.072386059
M	30	55	140	0	171.2	78	1.794871795
M	30	69	90	0	177.4	71.8	1.253481894
F	60	94	80	0	153.2	68.2	1.173020528
F	30	61	90	0	168.2	67.4	1.335311573
M	30	57	90	0	171.9	77	1.168831169
M	50	76	80	0	171	75.2	1.063829787
M	40	57	80	0	170.8	89.1	0.897867565
F	60	81	60	0	154.3	56.1	1.069518717
F	40	54	70	0	156.1	49.1	1.425661914
M	50	85	90	0	171.1	70.7	1.272984441
M	50	69	100	0	174.9	74.2	1.347708895
F	50	105	70	0	161.9	69.9	1.001430615
M	60	67	80	0	173.6	87.5	0.914285714
F	50	69	70	0	155.6	46	1.52173913
M	40	69	100	0	162.8	63.9	1.564945227
F	40	59	100	0	159.2	57.2	1.748251748
F	40	63	70	0	166	65.9	1.062215478
F	50	146	70	0	157.6	56.3	1.243339254
F	50	130	90	0	152.3	66.8	1.347305389
M	60	52	70	0	160.2	67.7	1.033973412
F	40	75	70	0	165.7	54.8	1.277372263
F	40	88	120	0	163	56.4	2.127659574
F	50	90	70	0	153.4	47.4	1.476793249
M	50	139	80	0	181.5	73.1	1.094391245
M	40	73	120	0	163	78.4	1.530612245
M	30	53	90	0	173.7	88.9	1.012373453
M	30	98	70	0	163.6	53.9	1.298701299
F	50	71	70	0	160.4	57.6	1.215277778
F	70	80	60	0	153	59.3	1.011804384
M	60	123	70	0	161	62.5	1.12
M	40	93	80	0	179.4	71.2	1.123595506
M	60	158	70	0	162.6	66.4	1.054216867
F	50	107	70	0	147.6	65	1.076923077
F	60	77	60	0	153.7	52	1.153846154
M	60	52	90	0	162.2	54.5	1.651376147
F	40	84	70	0	163.2	59.4	1.178451178
